# Data Resource Profile: Whole Blood DNA Methylation Resource in Generation Scotland (MeGS)

**DOI:** 10.1101/2024.04.30.24306314

**Authors:** Rosie M. Walker, Daniel L. McCartney, Kevin Carr, Michael Barber, Xueyi Shen, Archie Campbell, Elena Bernabeu, Emma Aitken, Angie Fawkes, Nicola Wrobel, Lee Murphy, Heather C. Whalley, David M. Howard, Mark J. Adams, Konrad Rawlik, Pau Navarro, Albert Tenesa, Cathie L Sudlow, David J Porteous, Riccardo Marioni, Andrew M. McIntosh, Kathryn L. Evans

**Affiliations:** Centre for Genomic and Experimental Medicine, Institute of Genetics and Cancer, University of Edinburgh, Edinburgh, UK; School of Psychology, University of Exeter, Exeter, UK; Medical Research Council Human Genetics Unit, Institute of Genetics and Cancer, University of Edinburgh, Edinburgh, UK; Division of Psychiatry, University of Edinburgh, Royal Edinburgh Hospital, Edinburgh, UK; Usher Institute of Population Health Sciences and Informatics, University of Edinburgh; Edinburgh Clinical Research Facility, University of Edinburgh, Western General Hospital, Edinburgh, UK; Institute of Psychiatry, Psychology and Neuroscience, King’s College London, UK; Baillie Gifford Pandemic Science Hub, University of Edinburgh, Edinburgh, UK; The Roslin Institute, Royal (Dick) School of Veterinary Studies, University of Edinburgh, UK; Health Data Research UK, London, UK

## Abstract

We have generated whole-blood DNA methylation profiles from 18,869 Generation Scotland Scottish Family Health Study (GS) participants, resulting in, at the time of writing, the largest single-cohort DNA methylation resource for basic biological and medical research: Methylation in Generation Scotland (MeGS). GS is a community- and family-based cohort, which recruited over 24,000 participants from Scotland between 2006 and 2011. Comprehensive phenotype information, including detailed data on cognitive function, personality traits, and mental health, is available for all participants. The majority (83%) have genome-wide SNP genotype data (Illumina HumanOmniExpressExome-8 array v1.0 and v1.2), and over 97% of GS participants have given consent for health record linkage and re-contact. At baseline, blood-based DNA methylation was characterised at ∼850,000 sites across four batches using the Illumina EPICv1 array. MeGS participants were aged between 17 and 99 years at the time of enrolment to GS. Blood-based DNA methylation EPICv1 array profiles collected at a follow-up appointment that took place 4.3-12.2 years (mean=7.1 years) after baseline are also available for 796 MeGS participants. Access to MeGS for researchers in the UK and international collaborators is via application to the GS Access Committee.
