## Supplementary Table 1 for "Data Resource Profile: Whole Blood DNA Methylation Resource in Generation Scotland (MeGS)"

### Sheet: Sheet1
First Author	Year of Publication	Title	Journal	PMID
Van Dongen J	2021	DNA methylation signatures of aggression and closely related constructs: A meta-analysis of epigenome-wide studies across the lifespan	Molecular Psychiatry	33420481
Chybowska AD	2024	Epigenetic Contributions to Clinical Risk Prediction of Cardiovascular Disease.	Circulation: Genomics and Precision Medicine	38288591
Hoang TT	2024	Comprehensive evaluation of smoking exposures and their interactions on DNA methylation.	EBioMedicine	38199042
Ying K	2024	Causality-enriched epigenetic age uncouples damage and adaptation.	Nature Aging	38243142
Hatton AA	2023	Blood-based genome-wide DNA methylation correlations across body-fat- and adiposity-related biochemical traits.	American Journal of Human Genetics	37652023
Hillary RF	2023	Blood-based epigenome-wide analyses of 19 common disease states: A longitudinal, population-based linked cohort study of 18,413 Scottish individuals	PLoS Medicine	37410739
Cheng Y	2023	Development and validation of DNA methylation scores in two European cohorts augment 10-year risk prediction of type 2 diabetes.	Nature Aging	37117793
Jung J	2023	Additive Effects of Stress and Alcohol Exposure on Accelerated Epigenetic Aging in Alcohol Use Disorder.	Biological Psychiatry	36182531
Bernabeu E	2023	Refining epigenetic prediction of chronological and biological age.	Genome Medicine	36855161
Gao C	2023	Phenome-wide analyses identify an association between the parent-of-origin effects dependent methylome and the rate of aging in humans.	Genome Biology	37189164
Merzbacher C	2023	Integration of datasets for individual prediction of DNA methylation-based biomarkers.	Genome Biology	38053194
Hillary RF	2022	Identification of influential probe types in epigenetic predictions of human traits: implications for microarray design.	Clinical Epigenetics	35948928
Barbu MC	2022	Complex trait methylation scores in the prediction of major depressive disorder	EBioMedicine	35490552
Shen X	2022	DNA methylome-wide association study of genetic risk for depression implicates antigen processing and immune responses.	Genome Medicine	35354486
Gadd DA	2022	Epigenetic scores for the circulating proteome as tools for disease prediction.	Elife	35023833
Barbu MC	2022	Methylome-wide association study of antidepressant use in Generation Scotland and the Netherlands Twin Register implicates the innate immune system.	Molecular Psychiatry	34880450
Barbu MC	2022	Epigenome-wide association study of global cortical volumes in Generation Scotland: Scottish family health study.	Epigenetics	34738878
Bostrand SMK	2022	Associations between alcohol use and accelerated biological ageing.	Addiction Biology	34636470
Howard DM	2022	Methylome-wide association study of early life stressors and adult mental health.	Human Molecular Genetics	34523677
Gadd DA	2022	Integrated methylome and phenome study of the circulating proteome reveals markers pertinent to brain health.	Nature Communications	35945220
Jung J	2022	Alcohol use disorder is associated with DNA methylation-based shortening of telomere length and regulated by TESPA1: implications for aging.	Molecular Psychiatry	35705636
Lee M	2022	Pulmonary Function and Blood DNA Methylation: A Multiancestry Epigenome-Wide Association Meta-analysis.	American Journal of Respiratory and Critical Care Medicine	35536696
Hillary RF	2022	Genome- and epigenome-wide studies of plasma protein biomarkers for Alzheimer's disease implicate TBCA and TREM2 in disease risk.	Alzheimer's and Dementia: Diagnosis, Assessment and Disease Monitoring	35475137
McCartney DL	2022	Blood-based epigenome-wide analyses of cognitive abilities.	Genome Biology	35039062
Lohoff FW	2022	Epigenome-wide association study of alcohol consumption in N = 8161 individuals and relevance to alcohol use disorder pathophysiology: identification of the cystine/glutamate transporter SLC7A11 as a top target	Molecular Psychiatry	34857913
Lee M	2022	Opioid medication use and blood DNA methylation: epigenome-wide association meta-analysis.	Epigenomics	36700736
Higham J	2022	Local CpG density affects the trajectory and variance of age-associated DNA methylation changes.	Genome Biology	36253871
Zeng Y	2021	Lifestyle and Genetic Factors Modify Parent-of-Origin Effects on the Human Methylome.	EBioMedicine	34883445
Min JL	2021	Genomic and phenotypic insights from an atlas of genetic effects on DNA methylation.	Nature Genetics	34493871
Hillary RF	2021	MethylDetectR: a software for methylation-based health profiling.	Wellcome Open Research	33969230
Stevenson AJ	2021	Creating and Validating a DNA Methylation-Based Proxy for Interleukin-6.	The journals of gerontology. Series A, Biological sciences and medical sciences	33595649
Walker RM	2021	Identification of epigenome-wide DNA methylation differences between carriers of APOE ε4 and APOE ε2 alleles.	Genome Medicine	33397400
Madden RA	2021	Birth weight associations with DNA methylation differences in an adult population.	Epigenetics	33079621
Schlosser P	2021	Meta-analyses identify DNA methylation associated with kidney function and damage.	Nature Communications	34887417
Breeze CE	2021	Epigenome-wide association study of kidney function identifies trans-ethnic and ethnic-specific loci.	Genome Medicine	33931109
Hillary RF	2021	An epigenetic predictor of death captures multi-modal measures of brain health	Molecular Psychiatry	31796892
Amador C	2021	Genome-wide methylation data improves dissection of the effect of smoking on body mass index.	PLoS Genetics	34499657
Green C	2021	Structural brain correlates of serum and epigenetic markers of inflammation in major depressive disorder.	Brain, Behaviour and Immunity	33221487
Lohoff FW	2021	Epigenome-wide association study and multi-tissue replication of individuals with alcohol use disorder: evidence for abnormal glucocorticoid signaling pathway gene regulation.	Molecular Psychiatry	32398718
McCartney DL	2021	Genome-wide association studies identify 137 genetic loci for DNA methylation biomarkers of aging.	Genome Biology	34187551
Walker RM	2020	Epigenome-wide analyses identify DNA methylation signatures of dementia risk	Alzheimer's and Dementia: Diagnosis, Assessment and Disease Monitoring	32789163
Hillary RF	2020	Epigenetic measures of ageing predict the prevalence and incidence of leading causes of death and disease burden.	Clinical Epigenetics	32736664
Mur J	2020	DNA methylation in APOE: The relationship with Alzheimer's and with cardiovascular health.	Alzheimer's and Dementia: Translational Research and Clinical Interventions	32346601
Seeboth A	2020	DNA methylation outlier burden, health, and ageing in Generation Scotland and the Lothian Birth Cohorts of 1921 and 1936.	Clinical Epigenetics	32216821
Bressler J	2020	Epigenetic Age Acceleration and Cognitive Function in African American Adults in Midlife: The Atherosclerosis Risk in Communities Study.	The journals of gerontology. Series A, Biological sciences and medical sciences	31630168
Stevenson AJ	2020	Characterisation of an inflammation-related epigenetic score and its association with cognitive ability.	Clinical Epigenetics	32718350
Hillary RF	2020	Multi-method genome- and epigenome-wide studies of inflammatory protein levels in healthy older adults.	Genome Medicine	32641083
Trejo Banos D	2020	Bayesian reassessment of the epigenetic architecture of complex traits.	Nature Communications	32513961
McCartney DL	2019	An epigenome-wide association study of sex-specific chronological ageing.	Genome Medicine	31892350
Walker RM	2019	Assessment of dried blood spots for DNA methylation profiling.	Wellcome Open Research	30984878
Bermingham ML	2019	Identification of novel differentially methylated sites with potential as clinical predictors of impaired respiratory function and COPD.	EBioMedicine	30935889
Hamilton OKL	2019	An epigenetic score for BMI based on DNA methylation correlates with poor physical health and major disease in the Lothian Birth Cohort.	International Journal of Obesity	30842548
Gibson J	2019	A meta-analysis of genome-wide association studies of epigenetic age acceleration.	PLoS Genetics	31738745
Zhang Q	2019	Improved precision of epigenetic clock estimates across tissues and its implication for biological ageing.	Genome Medicine	31443728
Walker RM	2019	Assessment of dried blood spots for DNA methylation profiling.	Wellcome Open Research	30984878
Zeng Y	2019	Parent of origin genetic effects on methylation in humans are common and influence complex trait variation	Nature Communications	31043600
McCartney DL	2018	Epigenetic signatures of starting and stopping smoking.	EBioMedicine	30389506
McCartney DL	2018	Investigating the relationship between DNA methylation age acceleration and risk factors for Alzheimer's disease.	Alzheimer's and Dementia: Diagnosis, Assessment and Disease Monitoring	30167451
Story Jovanova O	2018	DNA Methylation Signatures of Depressive Symptoms in Middle-aged and Elderly Persons	JAMA Psychiatry	29998287
